# Machine learning-based proteogenomic data modeling identifies circulating plasma biomarkers for early detection of lung cancer

**DOI:** 10.1101/2024.07.30.24311241

**Authors:** Marcela A. Johnson, Liping Hou, Bevan Emma Huang, Assieh Saadatpour, Abolfazl Doostparast Torshizi

## Abstract

Identifying genetic variants associated with lung cancer (LC) risk and their impact on plasma protein levels is crucial for understanding LC predisposition. The discovery of risk biomarkers can enhance early LC screening protocols and improve prognostic interventions. In this study, we performed a genome-wide association analysis using the UK Biobank and FinnGen. We identified genetic variants associated with LC and protein levels leveraging the UK Biobank Pharma Proteomics Project. The dysregulated proteins were then analyzed in pre-symptomatic LC cases compared to healthy controls followed by training machine learning models to predict future LC diagnosis. We achieved median AUCs ranging from 0.79 to 0.88 (0-4 years before diagnosis/YBD), 0.73 to 0.83 (5-9YBD), and 0.78 to 0.84 (0-9YBD) based on 5-fold cross-validation. Conducting survival analysis using the 5-9YBD cohort, we identified eight proteins, including CALCB, PLAUR/uPAR, and CD74 whose higher levels were associated with worse overall survival. We also identified potential plasma biomarkers, including previously reported candidates such as CEACAM5, CXCL17, GDF15, and WFDC2, which have shown associations with future LC diagnosis. These proteins are enriched in various pathways, including cytokine signaling, interleukin regulation, neutrophil degranulation, and lung fibrosis. In conclusion, this study generates novel insights into our understanding of the genome-proteome dynamics in LC. Furthermore, our findings present a promising panel of non-invasive plasma biomarkers that hold potential to support early LC screening initiatives and enhance future diagnostic interventions.
