## Supplementary Table 7 for "Machine learning-based proteogenomic data modeling identifies circulating plasma biomarkers for early detection of lung cancer"

### Sheet: Top25_HR
Protein	Hazard Ratio	Z-value	P-value	Lower_95	Upper_95	FDR
EDA2R	1.6028	4.49933	6.82e-06	1.30506	1.96847	0.00533065
CHRDL1	1.42762	3.66067	0.000252	1.17986	1.7274	0.0408117
CD74	1.39222	3.56395	0.000365	1.16059	1.67009	0.0408117
TNFRSF21	1.37354	3.72689	0.000194	1.16239	1.62305	0.0408117
ACVRL1	1.34419	3.5898	0.000331	1.14373	1.57979	0.0408117
COL6A3	1.3341	3.56536	0.000363	1.1386	1.56318	0.0408117
CALCB	1.314	3.58411	0.000338	1.13173	1.52563	0.0408117
BSG	1.32694	3.41703	0.000633	1.1282	1.56069	0.0550079
PLAUR	1.3128	3.4332	0.000596	1.12388	1.53348	0.0550079
TAFA5	1.31309	3.35806	0.000785	1.12009	1.53936	0.0613795
TFF3	1.35972	3.27305	0.00106395	1.1312	1.63442	0.0756374
LCN2	1.3324	3.03143	0.00243402	1.10676	1.60405	0.100274
CAPG	1.32691	3.14367	0.00166845	1.11238	1.5828	0.100274
IL4R	1.31847	3.13082	0.00174321	1.10893	1.56761	0.100274
PTPRN2	1.31357	3.00696	0.00263871	1.09962	1.56914	0.100274
IGF1R	1.31299	3.07978	0.00207153	1.10408	1.56144	0.100274
PGLYRP1	1.3086	2.9866	0.00282102	1.09686	1.56121	0.100274
EFNA1	1.30098	3.08956	0.00200452	1.10098	1.53731	0.100274
CLEC6A	1.30045	3.09257	0.00198431	1.10099	1.53604	0.100274
CD55	1.31156	2.94866	0.00319156	1.0952	1.57065	0.104917
SPARCL1	1.30873	2.92939	0.0033963	1.09312	1.56687	0.104917
TNFRSF10B	1.30411	2.90845	0.00363228	1.09045	1.55964	0.104917
LRRC25	1.30114	2.93428	0.0033432	1.09134	1.55126	0.104917
TNFRSF1A	1.29737	2.87883	0.00399157	1.08665	1.54897	0.105006
LMOD1	1.30891	2.59783	0.00938162	1.06833	1.60366	0.139624

### Sheet: Bottom25_HR
Protein	Hazard Ratio	Z-value	P-value	Lower_95	Upper_95	FDR
LRCH4	0.766207	-2.81089	0.00494054	0.636361	0.922548	0.112684
BLNK	0.791547	-2.80425	0.00504341	0.672232	0.932039	0.112684
TPM3	0.797734	-2.63482	0.00841828	0.6743	0.943763	0.137764
ADH1B	0.798563	-2.43731	0.0147971	0.666425	0.956902	0.183672
MMP1	0.827641	-2.3345	0.0195695	0.706098	0.970105	0.206802
BACH1	0.820938	-2.23242	0.0255871	0.690365	0.976207	0.22443
PAG1	0.841965	-2.09211	0.0364285	0.71665	0.989193	0.261243
EXTL1	0.847689	-2.02938	0.0424192	0.72265	0.994363	0.271563
CFHR2	0.855682	-1.99764	0.0457556	0.734347	0.997065	0.286247
RTKN2	0.824994	-1.96399	0.049531	0.680884	0.999606	0.296492
PGR	0.846802	-1.90223	0.0571411	0.713463	1.00506	0.326163
MFGE8	0.860326	-1.81773	0.0691049	0.731498	1.01184	0.360267
BDNF	0.862431	-1.79855	0.07209	0.733973	1.01337	0.366137
CEACAM16	0.869207	-1.78487	0.074282	0.745203	1.01385	0.367649
LARP1	0.861313	-1.76274	0.0779436	0.729572	1.01684	0.377527
ASS1	0.857393	-1.73824	0.0821678	0.720837	1.01982	0.38708
BAG6	0.870777	-1.67898	0.0931567	0.740895	1.02343	0.411574
FGF2	0.874721	-1.65884	0.0971485	0.746771	1.0246	0.417418
CD244	0.867432	-1.64667	0.0996258	0.732351	1.02743	0.424137
PRSS22	0.872042	-1.59047	0.11173	0.736648	1.03232	0.43906
GALNT7	0.880222	-1.59607	0.110473	0.752579	1.02951	0.43906
PDGFA	0.875688	-1.57438	0.1154	0.7423	1.03305	0.444544
CRTAP	0.866913	-1.56075	0.118583	0.724579	1.03721	0.454145
INPP5D	0.868418	-1.55031	0.121068	0.726553	1.03798	0.459587
CTSV	0.877616	-1.48199	0.138342	0.738455	1.043	0.466948

### Sheet: Selected_46_RFECV_5_9
Protein	Hazard Ratio	Z-value	P-value	Lower_95	Upper_95	FDR
EDA2R	1.6028	4.49933	6.82e-06	1.30506	1.96847	0.00533065
PLAUR	1.3128	3.4332	0.000596	1.12388	1.53348	0.0550079
TNFRSF10B	1.30411	2.90845	0.00363228	1.09045	1.55964	0.104917
LAMP3	1.20417	2.53414	0.0112723	1.04299	1.39025	0.15529
RGMA	1.21755	2.49014	0.0127694	1.0428	1.42159	0.166683
TNFRSF4	1.16303	1.81366	0.0697299	0.987891	1.36921	0.361118
WFDC2	1.15869	1.80107	0.0716912	0.98709	1.36012	0.366137
PSMG3	1.16822	1.72945	0.0837281	0.97949	1.39332	0.390201
GDF15	1.17169	1.70949	0.087361	0.977051	1.40511	0.397298
NPC2	1.1334	1.50933	0.131214	0.963304	1.33352	0.466848
PARD3	0.882729	-1.52145	0.128146	0.751695	1.03661	0.466848
PSCA	0.903468	-1.37873	0.167978	0.782058	1.04372	0.515133
CXCL17	1.10274	1.34679	0.178046	0.956452	1.2714	0.518334
IL15	1.12318	1.34756	0.177801	0.948579	1.32991	0.518334
CEACAM6	1.09779	1.29257	0.19616	0.952967	1.26463	0.534486
ADAMTS4	0.895379	-1.23108	0.218295	0.750927	1.06762	0.547136
CDCP1	1.10882	1.23476	0.21692	0.941135	1.30638	0.547136
KAZALD1	1.10149	1.26351	0.206408	0.948112	1.27968	0.547136
NME3	1.10183	1.23391	0.217235	0.944539	1.28531	0.547136
DTX2	0.904621	-1.19569	0.231819	0.76755	1.06617	0.557205
ALPP	1.08488	1.17455	0.240175	0.946979	1.24286	0.562691
PGA4	0.918176	-1.16511	0.243976	0.795353	1.05997	0.566407
CPOX	0.92191	-1.05172	0.292926	0.792289	1.07274	0.614128
CA6	1.08246	1.02542	0.305164	0.930329	1.25948	0.623855
FASLG	0.920984	-1.01723	0.309045	0.785912	1.07927	0.626097
CEACAM5	1.07652	0.999648	0.317481	0.931615	1.24397	0.63173
F12	0.926091	-0.878382	0.379736	0.780272	1.09916	0.687617
IFI30	1.07081	0.878154	0.37986	0.919177	1.24745	0.687617
ENAH	0.932883	-0.85936	0.390142	0.796179	1.09306	0.698149
LRG1	1.05929	0.686614	0.492326	0.898683	1.24861	0.782516
ELN	1.07309	0.656918	0.511234	0.869419	1.32448	0.791422
SERPING1	1.05156	0.635729	0.524953	0.900581	1.22784	0.798664
PIGR	1.04475	0.630877	0.528121	0.911897	1.19696	0.800515
IFNGR2	1.04718	0.55858	0.576448	0.890781	1.23104	0.842584
ITGAM	1.04742	0.507133	0.612062	0.875707	1.2528	0.854702
GBA	0.967892	-0.417673	0.676186	0.83046	1.12807	0.876778
ITGB2	1.03627	0.40297	0.68697	0.871388	1.23236	0.877796
FAP	1.03237	0.405318	0.685244	0.884995	1.20428	0.877796
KLRF1	0.971075	-0.356787	0.721251	0.826471	1.14098	0.898118
PLXDC1	0.975397	-0.292145	0.770176	0.825281	1.15282	0.92274
ASGR2	0.97912	-0.278064	0.780963	0.843802	1.13614	0.925645
TREM2	1.02185	0.240474	0.809963	0.85678	1.21873	0.934592
IL12B	0.991014	-0.12613	0.899629	0.861312	1.14025	0.971493
GSAP	1.00736	0.0941671	0.924976	0.864806	1.17341	0.976225
IGDCC4	1.00381	0.0457641	0.963498	0.852885	1.18145	0.984427
TNR	0.998796	-0.0153814	0.987728	0.856651	1.16453	0.992806
