## Supplementary Tables 8 for "Machine learning-based proteogenomic data modeling identifies circulating plasma biomarkers for early detection of lung cancer"

### Sheet: S8_RFECV_Features
Supplementary Table 8. RFECV optimal selected features from RF
UKB-PPP Protein Name	Gene	0-4YBD	5-9YBD	0-9YBD
Cardiometabolic_APLP1	APLP1	No	No	Yes
Cardiometabolic_CDH6	CDH6	No	No	Yes
Cardiometabolic_GPNMB	GPNMB	No	No	Yes
Cardiometabolic_TNFSF13B	TNFSF13B	No	No	Yes
Inflammation_ALDH3A1	ALDH3A1	No	No	Yes
Inflammation_ENPP5	ENPP5	No	No	Yes
Inflammation_II_GCHFR	GCHFR	No	No	Yes
Inflammation_II_RNASE6	RNASE6	No	No	Yes
Inflammation_SCGB1A1	SCGB1A1	No	No	Yes
Neurology_NTRK3	NTRK3	No	No	Yes
Neurology_ODAM	ODAM	No	No	Yes
Oncology_CD300LF	CD300LF	No	No	Yes
Oncology_II_COL24A1	COL24A1	No	No	Yes
Oncology_SLITRK2	SLITRK2	No	No	Yes
Cardiometabolic_CHRDL2	CHRDL2	No	Yes	No
Inflammation_ENAH	ENAH	No	Yes	No
Inflammation_II_ADAMTS4	ADAMTS4	No	Yes	No
Inflammation_II_CPOX	CPOX	No	Yes	No
Inflammation_II_F12	F12	No	Yes	No
Inflammation_II_KLRF1	KLRF1	No	Yes	No
Inflammation_IL12B	IL12B	No	Yes	No
Inflammation_NME3	NME3	No	Yes	No
Inflammation_PSMG3	PSMG3	No	Yes	No
Inflammation_TNFRSF4	TNFRSF4	No	Yes	No
Neurology_IFNGR2	IFNGR2	No	Yes	No
Neurology_II_DTX2	DTX2	No	Yes	No
Neurology_II_GBA	GBA	No	Yes	No
Neurology_ITGAM	ITGAM	No	Yes	No
Oncology_GSAP	GSAP	No	Yes	No
Oncology_II_PARD3	PARD3	No	Yes	No
Oncology_II_PSCA	PSCA	No	Yes	No
Oncology_KAZALD1	KAZALD1	No	Yes	No
Oncology_PLXDC1	PLXDC1	No	Yes	No
Cardiometabolic_FAP	FAP	No	Yes	Yes
Cardiometabolic_II_ELN	ELN	No	Yes	Yes
Cardiometabolic_ITGB2	ITGB2	No	Yes	Yes
Neurology_RGMA	RGMA	No	Yes	Yes
Cardiometabolic_ACTA2	ACTA2	Yes	No	No
Cardiometabolic_BLMH	BLMH	Yes	No	No
Cardiometabolic_CCN3	CCN3	Yes	No	No
Cardiometabolic_CLEC5A	CLEC5A	Yes	No	No
Cardiometabolic_CNPY2	CNPY2	Yes	No	No
Cardiometabolic_CPA1	CPA1	Yes	No	No
Cardiometabolic_CPB1	CPB1	Yes	No	No
Cardiometabolic_CTSL	CTSL	Yes	No	No
Cardiometabolic_ESAM	ESAM	Yes	No	No
Cardiometabolic_HSPB1	HSPB1	Yes	No	No
Cardiometabolic_HYAL1	HYAL1	Yes	No	No
Cardiometabolic_ICAM1	ICAM1	Yes	No	No
Cardiometabolic_ICAM5	ICAM5	Yes	No	No
Cardiometabolic_IGFBP2	IGFBP2	Yes	No	No
Cardiometabolic_IGSF8	IGSF8	Yes	No	No
Cardiometabolic_II_ASS1	ASS1	Yes	No	No
Cardiometabolic_II_CD80	CD80	Yes	No	No
Cardiometabolic_II_CELA2A	CELA2A	Yes	No	No
Cardiometabolic_II_CHGA	CHGA	Yes	No	No
Cardiometabolic_II_CKB	CKB	Yes	No	No
Cardiometabolic_II_COCH	COCH	Yes	No	No
Cardiometabolic_II_CSPG4	CSPG4	Yes	No	No
Cardiometabolic_II_HEPH	HEPH	Yes	No	No
Cardiometabolic_II_IGHMBP2	IGHMBP2	Yes	No	No
Cardiometabolic_II_IGSF21	IGSF21	Yes	No	No
Cardiometabolic_II_LIPF	LIPF	Yes	No	No
Cardiometabolic_II_MYOM2	MYOM2	Yes	No	No
Cardiometabolic_II_SHISA5	SHISA5	Yes	No	No
Cardiometabolic_II_TREH	TREH	Yes	No	No
Cardiometabolic_IL18BP	IL18BP	Yes	No	No
Cardiometabolic_IL19	IL19	Yes	No	No
Cardiometabolic_ITGB1	ITGB1	Yes	No	No
Cardiometabolic_KYAT1	KYAT1	Yes	No	No
Cardiometabolic_LBP	LBP	Yes	No	No
Cardiometabolic_LCN2	LCN2	Yes	No	No
Cardiometabolic_LDLR	LDLR	Yes	No	No
Cardiometabolic_MET	MET	Yes	No	No
Cardiometabolic_MSMB	MSMB	Yes	No	No
Cardiometabolic_MSTN	MSTN	Yes	No	No
Cardiometabolic_NID1	NID1	Yes	No	No
Cardiometabolic_NTproBNP	NTproBNP	Yes	No	No
Cardiometabolic_PAG1	PAG1	Yes	No	No
Cardiometabolic_PILRB	PILRB	Yes	No	No
Cardiometabolic_PRSS2	PRSS2	Yes	No	No
Cardiometabolic_TFF3	TFF3	Yes	No	No
Cardiometabolic_ZBTB17	ZBTB17	Yes	No	No
Inflammation_AGER	AGER	Yes	No	No
Inflammation_CCL21	CCL21	Yes	No	No
Inflammation_CCL22	CCL22	Yes	No	No
Inflammation_CCL4	CCL4	Yes	No	No
Inflammation_CCL7	CCL7	Yes	No	No
Inflammation_CD58	CD58	Yes	No	No
Inflammation_CEACAM21	CEACAM21	Yes	No	No
Inflammation_CRLF1	CRLF1	Yes	No	No
Inflammation_CST7	CST7	Yes	No	No
Inflammation_CXADR	CXADR	Yes	No	No
Inflammation_CXCL8	CXCL8	Yes	No	No
Inflammation_CXCL9	CXCL9	Yes	No	No
Inflammation_FLT3LG	FLT3LG	Yes	No	No
Inflammation_IDS	IDS	Yes	No	No
Inflammation_II_ADH1B	ADH1B	Yes	No	No
Inflammation_II_APOE	APOE	Yes	No	No
Inflammation_II_B2M	B2M	Yes	No	No
Inflammation_II_CFP	CFP	Yes	No	No
Inflammation_II_CLEC3B	CLEC3B	Yes	No	No
Inflammation_II_CSNK1D	CSNK1D	Yes	No	No
Inflammation_II_FGL1	FGL1	Yes	No	No
Inflammation_II_IL36G	IL36G	Yes	No	No
Inflammation_II_ORM1	ORM1	Yes	No	No
Inflammation_II_RAP1A	RAP1A	Yes	No	No
Inflammation_II_RNASE1	RNASE1	Yes	No	No
Inflammation_II_SELL	SELL	Yes	No	No
Inflammation_II_SLITRK1	SLITRK1	Yes	No	No
Inflammation_IL6	IL6	Yes	No	No
Inflammation_KRT19	KRT19	Yes	No	No
Inflammation_LRRN1	LRRN1	Yes	No	No
Inflammation_MEGF10	MEGF10	Yes	No	No
Inflammation_MMP1	MMP1	Yes	No	No
Inflammation_NFATC3	NFATC3	Yes	No	No
Inflammation_PROK1	PROK1	Yes	No	No
Inflammation_PRSS8	PRSS8	Yes	No	No
Inflammation_PSIP1	PSIP1	Yes	No	No
Inflammation_SCGB3A2	SCGB3A2	Yes	No	No
Inflammation_SPINT2	SPINT2	Yes	No	No
Inflammation_TNFSF11	TNFSF11	Yes	No	No
Inflammation_TRIM21	TRIM21	Yes	No	No
Inflammation_VEGFA	VEGFA	Yes	No	No
Neurology_ACVRL1	ACVRL1	Yes	No	No
Neurology_ADAM22	ADAM22	Yes	No	No
Neurology_ARID4B	ARID4B	Yes	No	No
Neurology_ASGR1	ASGR1	Yes	No	No
Neurology_BCAN	BCAN	Yes	No	No
Neurology_CNTN3	CNTN3	Yes	No	No
Neurology_CPPED1	CPPED1	Yes	No	No
Neurology_CXCL8	CXCL8	Yes	No	No
Neurology_FUT3_FUT5	FUT3_FUT5	Yes	No	No
Neurology_GLT8D2	GLT8D2	Yes	No	No
Neurology_GRN	GRN	Yes	No	No
Neurology_HAVCR2	HAVCR2	Yes	No	No
Neurology_IFNL1	IFNL1	Yes	No	No
Neurology_II_CDH23	CDH23	Yes	No	No
Neurology_II_CLIC5	CLIC5	Yes	No	No
Neurology_II_FBN2	FBN2	Yes	No	No
Neurology_II_GID8	GID8	Yes	No	No
Neurology_II_HEPACAM2	HEPACAM2	Yes	No	No
Neurology_II_OCLN	OCLN	Yes	No	No
Neurology_II_RBFOX3	RBFOX3	Yes	No	No
Neurology_II_S100G	S100G	Yes	No	No
Neurology_II_SNAPIN	SNAPIN	Yes	No	No
Neurology_II_TMPRSS11B	TMPRSS11B	Yes	No	No
Neurology_II_ZPR1	ZPR1	Yes	No	No
Neurology_IL6	IL6	Yes	No	No
Neurology_IL7R	IL7R	Yes	No	No
Neurology_MMP8	MMP8	Yes	No	No
Neurology_MSR1	MSR1	Yes	No	No
Neurology_PAEP	PAEP	Yes	No	No
Neurology_PILRA	PILRA	Yes	No	No
Neurology_SFRP1	SFRP1	Yes	No	No
Neurology_SIGLEC5	SIGLEC5	Yes	No	No
Neurology_SPINT1	SPINT1	Yes	No	No
Neurology_SUSD2	SUSD2	Yes	No	No
Neurology_TIMP4	TIMP4	Yes	No	No
Neurology_TNFRSF10A	TNFRSF10A	Yes	No	No
Neurology_TNFRSF9	TNFRSF9	Yes	No	No
Oncology_ADCYAP1R1	ADCYAP1R1	Yes	No	No
Oncology_AREG	AREG	Yes	No	No
Oncology_CD27	CD27	Yes	No	No
Oncology_CD38	CD38	Yes	No	No
Oncology_CLEC6A	CLEC6A	Yes	No	No
Oncology_CPXM1	CPXM1	Yes	No	No
Oncology_DPP6	DPP6	Yes	No	No
Oncology_FLT3	FLT3	Yes	No	No
Oncology_FOLR1	FOLR1	Yes	No	No
Oncology_GCG	GCG	Yes	No	No
Oncology_II_BTN1A1	BTN1A1	Yes	No	No
Oncology_II_CENPJ	CENPJ	Yes	No	No
Oncology_II_CTAG1A_CTAG1B	CTAG1A_CTAG1B	Yes	No	No
Oncology_II_MAMDC4	MAMDC4	Yes	No	No
Oncology_II_MCTS1	MCTS1	Yes	No	No
Oncology_II_NENF	NENF	Yes	No	No
Oncology_II_PAFAH2	PAFAH2	Yes	No	No
Oncology_II_TAB2	TAB2	Yes	No	No
Oncology_II_TARS1	TARS1	Yes	No	No
Oncology_II_TG	TG	Yes	No	No
Oncology_II_VSIG2	VSIG2	Yes	No	No
Oncology_IL6	IL6	Yes	No	No
Oncology_ITGB5	ITGB5	Yes	No	No
Oncology_MDK	MDK	Yes	No	No
Oncology_MUC16	MUC16	Yes	No	No
Oncology_OMG	OMG	Yes	No	No
Oncology_RRM2	RRM2	Yes	No	No
Oncology_SORD	SORD	Yes	No	No
Oncology_STXBP3	STXBP3	Yes	No	No
Oncology_TEK	TEK	Yes	No	No
Cardiometabolic_ADAMTS16	ADAMTS16	Yes	No	Yes
Cardiometabolic_ADGRE5	ADGRE5	Yes	No	Yes
Cardiometabolic_CHIT1	CHIT1	Yes	No	Yes
Cardiometabolic_CNTN1	CNTN1	Yes	No	Yes
Cardiometabolic_CSTB	CSTB	Yes	No	Yes
Cardiometabolic_DEFA1_DEFA1B	DEFA1_DEFA1B	Yes	No	Yes
Cardiometabolic_EGFR	EGFR	Yes	No	Yes
Cardiometabolic_II_ENO3	ENO3	Yes	No	Yes
Cardiometabolic_II_LECT2	LECT2	Yes	No	Yes
Cardiometabolic_MCAM	MCAM	Yes	No	Yes
Cardiometabolic_NCAM1	NCAM1	Yes	No	Yes
Cardiometabolic_SFTPD	SFTPD	Yes	No	Yes
Cardiometabolic_SPARCL1	SPARCL1	Yes	No	Yes
Inflammation_ADGRE2	ADGRE2	Yes	No	Yes
Inflammation_CCL17	CCL17	Yes	No	Yes
Inflammation_CD83	CD83	Yes	No	Yes
Inflammation_II_PGR	PGR	Yes	No	Yes
Inflammation_II_S100A13	S100A13	Yes	No	Yes
Inflammation_II_SCGB3A1	SCGB3A1	Yes	No	Yes
Inflammation_KLRB1	KLRB1	Yes	No	Yes
Inflammation_MEPE	MEPE	Yes	No	Yes
Inflammation_WFIKKN2	WFIKKN2	Yes	No	Yes
Neurology_EFNA4	EFNA4	Yes	No	Yes
Neurology_II_GAST	GAST	Yes	No	Yes
Oncology_CD302	CD302	Yes	No	Yes
Oncology_FGFBP1	FGFBP1	Yes	No	Yes
Oncology_KLK4	KLK4	Yes	No	Yes
Oncology_MMP12	MMP12	Yes	No	Yes
Oncology_MSLN	MSLN	Yes	No	Yes
Oncology_SFTPA1	SFTPA1	Yes	No	Yes
Oncology_SFTPA2	SFTPA2	Yes	No	Yes
Inflammation_II_PGA4	PGA4	Yes	Yes	No
Inflammation_II_SERPING1	SERPING1	Yes	Yes	No
Cardiometabolic_GDF15	GDF15	Yes	Yes	Yes
Cardiometabolic_II_CEACAM6	CEACAM6	Yes	Yes	Yes
Cardiometabolic_II_IGDCC4	IGDCC4	Yes	Yes	Yes
Cardiometabolic_II_NPC2	NPC2	Yes	Yes	Yes
Inflammation_CXCL17	CXCL17	Yes	Yes	Yes
Inflammation_FASLG	FASLG	Yes	Yes	Yes
Inflammation_II_ASGR2	ASGR2	Yes	Yes	Yes
Inflammation_II_LRG1	LRG1	Yes	Yes	Yes
Inflammation_IL15	IL15	Yes	Yes	Yes
Inflammation_LAMP3	LAMP3	Yes	Yes	Yes
Inflammation_PLAUR	PLAUR	Yes	Yes	Yes
Inflammation_TREM2	TREM2	Yes	Yes	Yes
Neurology_CA6	CA6	Yes	Yes	Yes
Neurology_CDCP1	CDCP1	Yes	Yes	Yes
Neurology_PIGR	PIGR	Yes	Yes	Yes
Neurology_TNFRSF10B	TNFRSF10B	Yes	Yes	Yes
Neurology_TNR	TNR	Yes	Yes	Yes
Oncology_ALPP	ALPP	Yes	Yes	Yes
Oncology_CEACAM5	CEACAM5	Yes	Yes	Yes
Oncology_EDA2R	EDA2R	Yes	Yes	Yes
Oncology_II_IFI30	IFI30	Yes	Yes	Yes
Oncology_WFDC2	WFDC2	Yes	Yes	Yes
